# Co-infection with SARS-COV-2 Omicron and Delta Variants Revealed by Genomic Surveillance

**DOI:** 10.1101/2022.02.13.22270755

**Authors:** Rebecca J Rockett, Jenny Draper, Mailie Gall, Eby M Sim, Alicia Arnott, Jessica E Agius, Jessica Johnson-Mackinnon, Elena Martinez, Alexander P Drew, Clement Lee, Christine Ngo, Marc Ramsperger, Andrew N Ginn, Qinning Wang, Michael Fennell, Danny Ko, Linda Huston, Lukas Kairaitis, Edward C Holmes, Matthew N O’Sullivan, Sharon C-A Chen, Jen Kok, Dominic E Dwyer, Vitali Sintchenko

## Abstract

We identified the co-infection of the SARS-CoV-2 Omicron and Delta variants in two epidemiologically unrelated patients with chronic kidney disease requiring haemodialysis. Both SARS-CoV-2 variants were co-circulating locally at the time of detection. Amplicon- and probe-based sequencing using short- and long-read technologies identified and quantified Omicron and Delta subpopulations in respiratory samples from the two patients. These findings highlight the importance of genomic surveillance in vulnerable populations.
