## Supplementary Table S1 for "Co-infection with SARS-COV-2 Omicron and Delta Variants Revealed by Genomic Surveillance"

### Sheet: Sheet1
SRA Accession	Case_ID	Day of infection	Ct	viral_load	log10_vl	Sample type	Tech	Covered bases	depth	Culture	Extraction method	SARS-CoV-2_amp	Pango (probability)
SRR18006919	A	2	17.33	98130334	7.9918	Nasopharyngeal swab	illumina	29395	9962x	Not performed	RNA easy	Midnight	AY.101
SRR18006922	A	3	23.44	404527	5.60695	Nasopharyngeal swab	illumina	29401	11171x	Positive	RNA easy	Midnight	None
SRR18006916	B	3	19.26	17317514	7.23849	Nasopharyngeal swab	illumina	29401	11152x	No growth	RNA easy	Midnight	None
SRR18006913	B	11	24.05	233804	5.36885	Nasopharyngeal swab	illumina	29329	8244x	Not performed	RNA easy	Midnight	AY.39.1
SRR18006925	A	2	17.33	98130334	7.9918	Nasopharyngeal swab	ONT	29714	336.76x	Not performed	RNA easy	Midnight	AY.35(0.99)
SRR18006912	A	3	23.44	404527	5.60695	Nasopharyngeal swab	ONT	29714	305.82x	Positive	RNA easy	Midnight	None
SRR18006918	B	3	19.26	17317514	7.23849	Nasopharyngeal swab	ONT	29714	328.788x	No growth	RNA easy	Midnight	None
SRR18006915	B	11	24.05	233804	5.36885	Nasopharyngeal swab	ONT	29713	272.737x	Not performed	RNA easy	Midnight	AY.39.1 (0.97)
SRR18006924	A	2	17.33	98130334	7.9918	Nasopharyngeal swab	RVOP	29901	590x	Not performed	RNA easy	hybrid-capture	B.1 (0.86)
SRR18006923	A	3	23.44	404527	5.60695	Nasopharyngeal swab	RVOP	29901	4899x	Positive	RNA easy	hybrid-capture	B.1 (0.45)
SRR18006917	B	3	19.26	17317514	7.23849	Nasopharyngeal swab	RVOP	29901	2000x	No growth	RNA easy	hybrid-capture	B.1 (0.99)
SRR18006914	B	11	24.05	233804	5.36885	Nasopharyngeal swab	RVOP	29900	142x	Not performed	RNA easy	hybrid-capture	B.1.95 (0.16)
SRR18006920	A	3	15.37	571255772	8.8	Cultured isolate	illumina	28685	9754x	Positive	RNA easy	Midnight	AY.39.1
SRR18006921	B	0	31.68	246	2.4	Nasopharyngeal swab	illumina	26669	7086x	Not performed	RNA easy	Midnight	B.1.1.529
